# Systemic and Mucosal Antibody Correlates of Protection Against Bordetella pertussis in a Controlled Human Infection Model

**DOI:** 10.64898/2026.06.18.26355881

**Authors:** Mehak Zahoor Khan, Yogita Kapoor, Evgenii Kliuchnikov, Thendral Selvam, Agness E. Lakudzala, Laura Fontana, MaryBeth Culp, Susan Hariri, May Elsherif, Doug Lauffenburger, Scott Halperin, Marcela F. Pasetti, Galit Alter, Boris Julg

**Author notes:** Co-corresponding authors Contact: Boris Julg, MD PhD, Ragon Institute of Mass General, MIT and Harvard, 600 Main Street, Cambridge, MA 02139, USA. These authors contributed equally (Mehak Zahoor Khan, Yogita Kapoor, Evgenii Kliuchnikov). Disclaimer: The findings and conclusions in this report are those of the authors and do not necessarily represent the official position of the Centers for Disease Control and Prevention, US Department of Health and Human Services.

## Abstract

**Background:** Despite high vaccination coverage, pertussis has resurged globally. Whole-cell (wP) and acellular (aP) pertussis vaccines induce distinct immune profiles, yet immune correlates of protection against infection and symptomatic disease remain incompletely defined. We leveraged a controlled human infection model (CHIM) to identify systemic and mucosal humoral signatures associated with resistance to *Bordetella pertussis*.

**Methods:** Adults with documented history of vaccination had previously been enrolled in a CHIM study and challenged intranasally with *B. pertussis* D420. For the present work, longitudinal serum and nasal wash samples were analyzed using systems serology to comprehensively profile antibody features. Multivariate modeling and network analyses were performed to define discriminatory immune features.

**Findings:** Baseline aP vaccine antigen–specific antibodies did not distinguish infection outcomes. In wP-primed individuals, protection from *B. pertussis* infection was associated with broad, high-magnitude, polyfunctional antibody responses targeting non–canonical antigens, including BrkA, TcfA, OmpP, OmlA, FauA, and Pal. Protective signatures associated with resistance to symptomatic disease in both vaccine groups were characterized by enhanced Fc-receptor-engaging antibody profiles with distinct antigenic patterns shaped by vaccine history. Importantly, while conventional aP vaccine antigens failed to reliably distinguish individuals susceptible to infection or symptom development, correlates generated by integrated serum and mucosal models based on select non-canonical antigens achieved near-perfect discrimination of infection and symptom outcomes, outperforming models restricted to aP-vaccine. antigens only.

**Interpretation:** Resistance to infection was largely restricted to wP-primed individuals and was associated with integrated systemic and mucosal antibody responses directed against antigens beyond those included in acellular vaccines. Protection from symptomatic disease in both vaccine groups was linked to distinct antibody response signatures, shaped by prior vaccination history. These findings indicate that immune mechanisms preventing infection differ from those limiting clinical disease and provide a framework for redesign of next-generation pertussis vaccines aimed at blocking infection and symptomatic disease.

**Funding:** This work was supported by Ragon Institute Sundry to G.A. and B.J, U19AI167899 to D.L., and US CDC through 75D30120R67837 to Dalhousie University and 75D30122C15467 to the University of Maryland, Baltimore.
