## Supplemental table S2 for "Systemic and Mucosal Antibody Correlates of Protection Against Bordetella pertussis in a Controlled Human Infection Model"

### Sheet: Fig2a
wP: Significant AUC Features Non-infected vs Infected (p < 0.05)
Feature	Fold_Change	p_value	Category
FcgR2b_FIM_2/3	-1.1673	0.0056	Higher in Infected
FcgR3a_FIM_2/3	-1.4511	0.0068	Higher in Infected
IgG_FIM_2/3	-1.6478	0.0205	Higher in Infected
FcgR3b_FIM_2/3	-5.0764	0.0205	Higher in Infected
FcgR3b_FauA	4.8573	0.0456	Higher in Non-infected
FcgR2b_TcfA	2.2816	0.0039	Higher in Non-infected
FcgR3b_TcfA	2.2726	0.044	Higher in Non-infected
FcgR3a_TcfA	2.1199	0.0198	Higher in Non-infected
FcaR_FauA	1.7511	0.0318	Higher in Non-infected
IgG2_TcfA	1.6838	0.0438	Higher in Non-infected
ADCD_BrkA	1.6736	0.0091	Higher in Non-infected
FcgR2a_TcfA	1.465	0.0058	Higher in Non-infected
IgA1_YfgL	1.2887	0.007	Higher in Non-infected
ADCD_Pal	1.1627	0.0254	Higher in Non-infected
FcaR_OmpP	1.1139	0.0088	Higher in Non-infected
ADNP_TcfA	1.0957	0.0019	Higher in Non-infected

### Sheet: Fig3a
wP: Significant AUC Features Non-infected vs Infected (p < 0.05)
Feature	Fold_Change	p_value	Category
FcgR3a_BP1485	4.4439	0.0478	Higher in Non-infected
IgG3_ACT	2.5346	0.0467	Higher in Non-infected
FcgR3a_OmpA	1.7177	0.025	Higher in Non-infected
FcaR_TcfA	1.6919	0.0305	Higher in Non-infected
IgG1_FauA	1.681	0.0399	Higher in Non-infected
IgA2_TcfA	1.529	0.0319	Higher in Non-infected
IgG3_Pertactin	1.4426	0.0177	Higher in Non-infected
IgA1_TcfA	1.3325	0.0399	Higher in Non-infected
FcgR2a_BP0183	1.2993	0.0449	Higher in Non-infected

### Sheet: Fig4a
wP: Significant AUC Features Non-infected vs Infected (p < 0.05)
Feature	Fold_Change	p_value	Category
FcgR2a_FIM_2/3 (S)	-1.0343	0.009	Higher in Infected
FcgR2b_FIM_2/3 (S)	-1.4965	0.0036	Higher in Infected
FcgR3a_FIM_2/3 (S)	-1.9428	0.0051	Higher in Infected
IgG_FIM_2/3 (S)	-3.3591	0.0131	Higher in Infected
IgG3_ACT (NW)	3.4077	0.0458	Higher in Non-infected
FcgR3b_BP3760 (S)	3.3723	0.0412	Higher in Non-infected
FcgR3b_TcfA (S)	3.0649	0.0425	Higher in Non-infected
FcgR3b_FauA (S)	2.3919	0.0428	Higher in Non-infected
FcgR2b_TcfA (S)	2.244	0.0039	Higher in Non-infected
FcgR3a_TcfA (S)	2.0901	0.0198	Higher in Non-infected
IgG3_vag8 (S)	2.0346	0.0403	Higher in Non-infected
FcaR_TcfA (NW)	2.0284	0.0293	Higher in Non-infected
IgG2_TcfA (S)	1.9671	0.0426	Higher in Non-infected
FcgR2a_TcfA (S)	1.9563	0.0041	Higher in Non-infected
IgA2_TcfA (NW)	1.9087	0.0295	Higher in Non-infected
FcgR3a_OmpA (NW)	1.6425	0.0248	Higher in Non-infected
IgA1_TcfA (NW)	1.5596	0.038	Higher in Non-infected
ADCD_BrkA (S)	1.524	0.0089	Higher in Non-infected
IgA1_YfgI (S)	1.523	0.006	Higher in Non-infected
IgM_omlA (NW)	1.4064	0.0478	Higher in Non-infected
FcgR2a_BP0183 (NW)	1.3832	0.0446	Higher in Non-infected
IgG1_FauA (NW)	1.3705	0.0363	Higher in Non-infected
FcaR_TcfA (S)	1.328	0.0378	Higher in Non-infected
IgG3_Pertactin (NW)	1.3043	0.0168	Higher in Non-infected
ADCD_Pal (S)	1.1667	0.0254	Higher in Non-infected
ADNP_TcfA (S)	1.1194	0.0019	Higher in Non-infected
ADCD_OmpP (S)	1.1046	0.0136	Higher in Non-infected
FcaR_OmpP (S)	1.0325	0.0085	Higher in Non-infected
IgA2_BrkA (S)	1.0219	0.0424	Higher in Non-infected

### Sheet: FigS2a
aP: Significant AUC Features Asymptomatic vs Symptomatic (p < 0.05)
Feature	Fold_Change	p_value	Category
FcgR3a_BP1485	3.8584	0.0241	Higher in Asymptomatic
FcgR2b_BP1485	3.5309	0.0011	Higher in Asymptomatic
IgG3_omlA	3.5156	0.0155	Higher in Asymptomatic
FcgR2b_omlA	3.147	0.0078	Higher in Asymptomatic
IgG3_ACT	3.0512	0.0059	Higher in Asymptomatic
IgG2_FauA	2.9436	0.0408	Higher in Asymptomatic
FcgR3b_omlA	2.3854	0.0093	Higher in Asymptomatic
FcgR2b_TcfA	2.3409	0.0185	Higher in Asymptomatic
IgG_BP1485	2.0744	0.0289	Higher in Asymptomatic
IgM_FauA	1.898	0.0288	Higher in Asymptomatic
IgM_FHA	1.7552	0.0491	Higher in Asymptomatic
IgM_BP1485	1.4958	0.0318	Higher in Asymptomatic
FcgR2a_omlA	1.388	0.0015	Higher in Asymptomatic
IgM_Pertactin	1.3733	0.0181	Higher in Asymptomatic
IgG2_Pertactin	1.3411	0.0315	Higher in Asymptomatic
IgG_omlA	1.26	0.005	Higher in Asymptomatic
IgG2_TcfA	1.2034	0.0277	Higher in Asymptomatic
IgG_FauA	1.1833	0.004	Higher in Asymptomatic
IgG2_ComL	1.1737	0.0405	Higher in Asymptomatic
IgG_Pertactin	1.1244	0.0166	Higher in Asymptomatic
IgG3_FauA	1.0608	0.0125	Higher in Asymptomatic
IgG_ComL	1.0472	0.0126	Higher in Asymptomatic
IgG_YfgL	1.0135	0.0276	Higher in Asymptomatic

### Sheet: FigS3a
wP: Significant AUC Features Asymptomatic vs Symptomatic (p < 0.05)
Feature	Fold_Change	p_value	Category
IgG1_PT	2.1934	0.015	Higher in Asymptomatic
IgG1_omlA	2.1214	0.0227	Higher in Asymptomatic
IgG3_Pertactin	1.4307	0.039	Higher in Asymptomatic
IgG4_omlA	1.403	0.0478	Higher in Asymptomatic
FcaR_OmpP	1.0829	0.039	Higher in Asymptomatic
IgM_FauA	1.0144	0.0473	Higher in Asymptomatic
ADCD_Pal	-1.4678	0.0439	Higher in Symptomatic

### Sheet: FigS4a
aP: Significant AUC Features Asymptomatic vs Symptomatic (p < 0.05)
Feature	Fold_Change	p_value	Category
FcgR3a_Pertactin	2.5341	0.016	Higher in Asymptomatic
FcgR3b_Pertactin	2.1145	0.0352	Higher in Asymptomatic
FcgR3b_omlA	1.0032	0.0017	Higher in Asymptomatic

### Sheet: FigS5a
Feature	Fold_Change	p_value	Category
IgG1_BamA	2.4697	0.019	Higher in Asymptomatic
FcgR3a_PT	1.2182	0.0452	Higher in Asymptomatic

### Sheet: FigS6a
aP: Significant AUC Features Asymptomatic vs Symptomatic (p < 0.05)
Feature	Fold_Change	p_value	Category
FcgR3a_BP1485 (S)	3.6837	0.0219	Higher in Asymptomatic
FcgR2b_omlA (S)	3.5302	0.0116	Higher in Asymptomatic
FcgR3b_omlA (S)	3.2994	0.0319	Higher in Asymptomatic
IgG3_omlA (S)	3.1848	0.0111	Higher in Asymptomatic
FcgR3a_omlA (S)	2.5567	0.0306	Higher in Asymptomatic
IgG1_TcfA (S)	1.847	0.0287	Higher in Asymptomatic
IgG1_BP1485 (S)	1.8388	0.0364	Higher in Asymptomatic
FcgR2a_omlA (S)	1.459	0.0091	Higher in Asymptomatic
IgG_omlA (S)	1.2978	0.024	Higher in Asymptomatic
IgG4_FauA (S)	1.2089	0.0401	Higher in Asymptomatic
IgG_FauA (S)	1.2009	0.0236	Higher in Asymptomatic

### Sheet: FigS7a
wP: Significant AUC Features Asymptomatic vs Symptomatic (p < 0.05)
Feature	Fold_Change	p_value	Category
IgG1_PT (S)	2.467	0.013	Higher in Asymptomatic
IgG1_BamA (NW)	2.316	0.0208	Higher in Asymptomatic
IgG1_omlA (S)	1.7501	0.0277	Higher in Asymptomatic
