## Supplemental table S3 for "Systemic and Mucosal Antibody Correlates of Protection Against Bordetella pertussis in a Controlled Human Infection Model"

### Sheet: Serum_wP_non_infected
Feature	VIP_Score	Correlated_Features
IgA1_Yfgl (S)	NA	ADNP_TcfA (S), ADNP_TcfA (S)
ADCD_BrkA (S)	1.099	NA
IgA1_omlA (S)	NA	FcaR_omlA (S), FcaR_omlA (S)
ADNP_TcfA (S)	1.282	IgA1_Yfgl (S), IgA1_Yfgl (S)
IgA2_OmpP (S)	NA	FcaR_OmpP (S), FcaR_OmpP (S)
FcaR_OmpP (S)	1.103	IgA1_OmpP (S), IgA2_OmpP (S), IgA1_OmpP (S), IgA2_OmpP (S)
FcaR_omlA (S)	1.239	IgA1_omlA (S), IgA1_omlA (S)
IgA1_OmpP (S)	NA	FcaR_OmpP (S), FcaR_OmpP (S)

### Sheet: Serum_wP_asymptomatic
Feature	VIP_Score	Correlated_Features
IgG1_omlA (S)	1.123	NA
IgG4_TamB (S)	NA	FcaR_OmpP (S), FcaR_OmpP (S)
IgG1_PT (S)	1.266	NA
IgG_pcp (S)	NA	FcaR_OmpP (S), FcaR_OmpP (S)
IgA2_OmpP (S)	NA	FcaR_OmpP (S), FcaR_OmpP (S)
IgG2_TamB (S)	NA	FcaR_OmpP (S), FcaR_OmpP (S)
FcaR_OmpP (S)	1.029	IgG_pcp (S), IgG2_TamB (S), IgG4_TamB (S), IgA1_OmpP (S), IgA2_OmpP (S), IgG_pcp (S), IgG2_TamB (S), IgG4_TamB (S), IgA1_OmpP (S), IgA2_OmpP (S)
IgA1_OmpP (S)	NA	FcaR_OmpP (S), FcaR_OmpP (S)

### Sheet: Serum_aP_asymptomatic
Feature	VIP_Score	Correlated_Features
FcgR2b_omlA (S)	NA	IgG3_omlA (S), IgG3_omlA (S)
IgG_Yfgl (S)	NA	IgG_omlA (S), IgG_omlA (S)
IgG4_Pertactin (S)	NA	IgG3_omlA (S), IgG3_omlA (S)
FcgR3a_omlA (S)	NA	IgG3_omlA (S), IgG3_omlA (S)
IgG3_BP3759 (S)	NA	IgG3_omlA (S), IgG3_omlA (S)
IgG_BP1485 (S)	NA	FcgR2b_BP1485 (S), FcgR2b_BP1485 (S)
IgG_pcp (S)	NA	IgG_omlA (S), IgG_omlA (S)
FcgR2b_BP1485 (S)	1.273	IgG_BP1485 (S), FcgR2a_BP1485 (S), FcgR3a_BP1485 (S), FcgR3b_BP1485 (S), IgG_BP1485 (S), FcgR2a_BP1485 (S), FcgR3a_BP1485 (S), FcgR3b_BP1485 (S)
IgG1_TcfA (S)	NA	IgG3_omlA (S), IgG3_omlA (S)
IgG_omlA (S)	1.077	IgG_vag8 (S), IgG_Pal (S), IgG_pcp (S), IgG_Yfgl (S), IgG_OmpP (S), IgG_vag8 (S), IgG_Pal (S), IgG_pcp (S), IgG_Yfgl (S), IgG_OmpP (S)
IgG_Pal (S)	NA	IgG_omlA (S), IgG_omlA (S)
ADCP_TcfA (S)	NA	IgG3_omlA (S), IgG3_omlA (S)
FcgR2a_BP1485 (S)	NA	FcgR2b_BP1485 (S), FcgR2b_BP1485 (S)
IgG1_BP1485 (S)	NA	IgG3_omlA (S), IgG3_omlA (S)
FcgR3b_BP1485 (S)	NA	FcgR2b_BP1485 (S), FcgR2b_BP1485 (S)
IgG3_omlA (S)	1.207	IgG1_BP1485 (S), IgG1_TcfA (S), IgG3_BP3759 (S), IgG4_Pertactin (S), IgG4_FauA (S), FcgR2a_omlA (S), FcgR2b_omlA (S), FcgR3a_omlA (S), FcgR3b_omlA (S), ADCP_TcfA (S), IgG1_BP1485 (S), IgG1_TcfA (S), IgG3_BP3759 (S), IgG4_Pertactin (S), IgG4_FauA (S), FcgR2a_omlA (S), FcgR2b_omlA (S), FcgR3a_omlA (S), FcgR3b_omlA (S), ADCP_TcfA (S)
IgG_vag8 (S)	NA	IgG_FauA (S), IgG_omlA (S), IgG_FauA (S), IgG_omlA (S)
IgG4_FauA (S)	NA	IgG3_omlA (S), IgG3_omlA (S)
FcgR3b_omlA (S)	NA	IgG3_omlA (S), IgG3_omlA (S)
IgG_OmpP (S)	NA	IgG_omlA (S), IgG_omlA (S)
IgG_FauA (S)	1.099	IgG_vag8 (S), IgG_vag8 (S)
FcgR3a_BP1485 (S)	NA	FcgR2b_BP1485 (S), FcgR2b_BP1485 (S)
FcgR2a_omlA (S)	NA	IgG3_omlA (S), IgG3_omlA (S)
