## Supplemental table S4 for "Systemic and Mucosal Antibody Correlates of Protection Against Bordetella pertussis in a Controlled Human Infection Model"

### Sheet: NW_wP_non_infected
Feature	VIP_Score	Correlated_Features
IgG1_FauA (NW)	1.104	IgG1_BP0183 (NW), FcgR2a_FauA (NW), FcgR2b_BamA (NW), FcaR_OmpA (NW), IgG1_BP0183 (NW), FcgR2a_FauA (NW), FcgR2b_BamA (NW), FcaR_OmpA (NW)
FcaR_vag8 (NW)	NA	IgM_TcfA (NW), IgM_TcfA (NW)
FcaR_OmpA (NW)	NA	IgG1_FauA (NW), IgG1_FauA (NW)
FcaR_FHA (NW)	NA	IgA1_FHA (NW), IgA1_FHA (NW)
IgM_FauA (NW)	NA	IgM_TcfA (NW), IgM_TcfA (NW)
IgM_TcfA (NW)	1.087	IgA1_ComL (NW), IgA1_vag8 (NW), IgA2_ComL (NW), IgM_FauA (NW), FcaR_ComL (NW), FcaR_vag8 (NW), IgA1_ComL (NW), IgA1_vag8 (NW), IgA2_ComL (NW), IgM_FauA (NW), FcaR_ComL (NW), FcaR_vag8 (NW)
IgG3_Pertactin (NW)	1.226	NA
IgA1_ComL (NW)	NA	IgM_TcfA (NW), IgM_TcfA (NW)
IgA1_TcfA (NW)	1.171	IgA2_TcfA (NW), FcaR_TcfA (NW), IgA2_TcfA (NW), FcaR_TcfA (NW)
IgA2_TcfA (NW)	NA	IgA1_TcfA (NW), IgA1_TcfA (NW)
FcaR_TcfA (NW)	NA	IgA1_TcfA (NW), IgA1_TcfA (NW)
IgA2_ComL (NW)	NA	IgM_TcfA (NW), IgM_TcfA (NW)
IgG1_BP0183 (NW)	NA	IgG1_FauA (NW), IgG1_FauA (NW)
IgA1_FHA (NW)	1.391	FcaR_FHA (NW), FcaR_FHA (NW)
FcgR2a_FauA (NW)	NA	IgG1_FauA (NW), IgG1_FauA (NW)
IgM_omlA (NW)	1.053	NA
FcaR_ComL (NW)	NA	IgM_TcfA (NW), IgM_TcfA (NW)
FcgR2b_BamA (NW)	NA	IgG1_FauA (NW), IgG1_FauA (NW)
IgA1_vag8 (NW)	NA	IgM_TcfA (NW), IgM_TcfA (NW)

### Sheet: NW_wP_asymptomatic
Feature	VIP_Score	Correlated_Features
IgG1_OmpA (NW)	NA	IgG1_BamA (NW), IgG1_BamA (NW)
FcaR_vag8 (NW)	1.003	IgA1_vag8 (NW), IgM_vag8 (NW), IgG3_BamA (NW), IgA1_FHA (NW), IgA2_vag8 (NW), IgM_TcfA (NW), FcgR3b_FIM_2/3 (NW), IgA1_vag8 (NW), IgM_vag8 (NW), IgG3_BamA (NW), IgA1_FHA (NW), IgA2_vag8 (NW), IgM_TcfA (NW), FcgR3b_FIM_2/3 (NW)
IgG1_vag8 (NW)	NA	IgG1_BamA (NW), IgG1_BamA (NW)
IgM_vag8 (NW)	NA	IgA2_vag8 (NW), FcaR_vag8 (NW), IgA2_vag8 (NW), FcaR_vag8 (NW)
IgA2_OmpP (NW)	NA	IgA2_vag8 (NW), IgA2_vag8 (NW)
IgA2_ACT (NW)	NA	IgA2_vag8 (NW), IgA2_vag8 (NW)
IgA2_vag8 (NW)	1.099	IgA1_vag8 (NW), IgA2_FHA (NW), IgA2_ACT (NW), IgA2_BrkA (NW), IgA2_OmpP (NW), IgM_vag8 (NW), FcaR_vag8 (NW), IgA1_vag8 (NW), IgA2_FHA (NW), IgA2_ACT (NW), IgA2_BrkA (NW), IgA2_OmpP (NW), IgM_vag8 (NW), FcaR_vag8 (NW)
IgM_TcfA (NW)	NA	FcaR_vag8 (NW), FcaR_vag8 (NW)
IgA2_BrkA (NW)	NA	IgA2_vag8 (NW), IgA2_vag8 (NW)
FcgR3a_PT (NW)	NA	IgG1_BamA (NW), IgG1_BamA (NW)
IgA2_BP3760 (NW)	1.129	NA
IgG3_BamA (NW)	NA	FcaR_vag8 (NW), FcaR_vag8 (NW)
IgA2_FHA (NW)	NA	IgA2_vag8 (NW), IgA2_vag8 (NW)
IgA1_FHA (NW)	NA	FcaR_vag8 (NW), FcaR_vag8 (NW)
FcgR3b_FIM_2/3 (NW)	NA	FcaR_vag8 (NW), FcaR_vag8 (NW)
IgG1_BamA (NW)	1.427	IgG1_OmpA (NW), IgG1_vag8 (NW), FcgR3a_PT (NW), FcgR3b_Yfgl (NW), IgG1_OmpA (NW), IgG1_vag8 (NW), FcgR3a_PT (NW), FcgR3b_Yfgl (NW)
FcgR3b_Yfgl (NW)	NA	IgG1_BamA (NW), IgG1_BamA (NW)
IgA1_vag8 (NW)	NA	IgA2_vag8 (NW), FcaR_vag8 (NW), IgA2_vag8 (NW), FcaR_vag8 (NW)

### Sheet: NW_aP_asymptomatic
Feature	VIP_Score	Correlated_Features
IgA1_omlA (NW)	NA	FcaR_vag8 (NW), FcaR_vag8 (NW)
FcaR_vag8 (NW)	1.195	IgA1_omlA (NW), IgA1_vag8 (NW), IgA1_omlA (NW), IgA1_vag8 (NW)
IgA1_vag8 (NW)	NA	FcaR_vag8 (NW), FcaR_vag8 (NW)
FcgR3b_omlA (NW)	1.555	NA
