## Supplemental table S5 for "Systemic and Mucosal Antibody Correlates of Protection Against Bordetella pertussis in a Controlled Human Infection Model"

### Sheet: Serum&NW_wP_non_infected
Feature	VIP_Score	Correlated_Features
IgA1_Yfgl (S)	NA	ADNP_TcfA (S), ADNP_TcfA (S)
ADCD_BrkA (S)	1.099	NA
IgA1_omlA (S)	NA	FcaR_omlA (S), FcaR_omlA (S)
ADNP_TcfA (S)	1.282	IgA1_Yfgl (S), IgA1_Yfgl (S)
IgA2_OmpP (S)	NA	FcaR_OmpP (S), FcaR_OmpP (S)
FcaR_OmpP (S)	1.103	IgA1_OmpP (S), IgA2_OmpP (S), IgA1_OmpP (S), IgA2_OmpP (S)
FcaR_omlA (S)	1.239	IgA1_omlA (S), IgA1_omlA (S)
IgA1_OmpP (S)	NA	FcaR_OmpP (S), FcaR_OmpP (S)

### Sheet: Serum&NW_wP_asymptomatic
Feature	VIP_Score	Correlated_Features
IgG1_BrkA (NW)	NA	IgG2_TcfA (S), IgG2_TcfA (S)
IgG3_Yfgl (NW)	NA	IgG2_TcfA (S), IgG2_TcfA (S)
FcgR3b_Yfgl (S)	NA	FcaR_FauA (S), FcaR_FauA (S)
IgA1_Yfgl (S)	NA	FcaR_FauA (S), ADNP_TcfA (S), FcaR_FauA (S), ADNP_TcfA (S)
FcgR3a_BP1485 (NW)	NA	IgG2_TcfA (S), IgG2_TcfA (S)
IgG_TcfA (S)	NA	IgG2_TcfA (S), IgG2_TcfA (S)
IgG3_vag8 (NW)	NA	IgG2_TcfA (S), IgG2_TcfA (S)
FcgR3a_vag8 (NW)	NA	IgG2_TcfA (S), IgG2_TcfA (S)
FcaR_ComL (S)	NA	FcaR_pcp (S), FcaR_pcp (S)
FcaR_FauA (S)	1.173	IgG1_BP3759 (S), IgG1_vag8 (S), IgG2_Yfgl (S), IgG3_vag8 (S), IgA1_BamA (S), IgA1_Yfgl (S), IgA1_OmpP (S), IgA1_FauA (S), IgA1_BP0183 (S), IgA2_Yfgl (S), IgA2_FauA (S), IgA2_BP0183 (S), IgM_Pertactin (S), IgM_FHA (S), IgM_vag8 (S), IgM_TcfA (S), FcgR3b_BP3760 (S), FcgR3b_Yfgl (S), FcgR3b_BP3759 (S), FcgR3b_vag8 (S), FcgR3b_TcfA (S), FcaR_BamA (S), FcaR_BP0183 (S), IgG1_BP3759 (S), IgG1_vag8 (S), …
FcaR_BamA (S)	NA	FcaR_FauA (S), FcaR_FauA (S)
IgG1_vag8 (S)	NA	FcaR_FauA (S), FcaR_FauA (S)
IgG3_TamB (NW)	NA	IgG2_TcfA (S), IgG2_TcfA (S)
IgG2_BP1485 (S)	NA	IgG2_TcfA (S), IgG2_TcfA (S)
FcgR3b_vag8 (S)	NA	FcaR_FauA (S), FcaR_FauA (S)
IgA1_OmpP (S)	NA	FcaR_FauA (S), FcaR_FauA (S)
IgA1_BamA (S)	NA	FcaR_FauA (S), FcaR_FauA (S)
IgA1_ComL (S)	NA	FcaR_pcp (S), FcaR_pcp (S)
IgM_Pertactin (S)	NA	FcaR_FauA (S), FcaR_FauA (S)
IgG3_TcfA (NW)	NA	IgG2_TcfA (S), IgG2_TcfA (S)
IgA2_TcfA (NW)	NA	IgG2_TcfA (S), IgG2_TcfA (S)
ADNP_TcfA (S)	1.229	IgA1_Yfgl (S), IgA1_Yfgl (S)
FcgR3a_BP2197 (NW)	NA	IgG2_TcfA (S), IgG2_TcfA (S)
FcaR_TcfA (NW)	NA	IgG2_TcfA (S), IgG2_TcfA (S)
IgM_TcfA (S)	NA	FcaR_FauA (S), FcaR_FauA (S)
IgA2_BP0183 (S)	NA	FcaR_FauA (S), FcaR_FauA (S)
IgA1_pcp (S)	NA	FcaR_pcp (S), FcaR_pcp (S)
IgG2_TcfA (S)	1.067	IgG1_BrkA (NW), IgG3_ACT (NW), IgG3_BrkA (NW), IgG3_Yfgl (NW), IgG3_FauA (NW), IgG3_vag8 (NW), IgG3_TamB (NW), IgG3_TcfA (NW), IgA2_TcfA (NW), FcgR2a_BP1485 (NW), FcgR2a_BP3759 (NW), FcgR2a_TcfA (NW), FcgR3a_BrkA (NW), FcgR3a_OmpA (NW), FcgR3a_BP1485 (NW), FcgR3a_BP2197 (NW), FcgR3a_FauA (NW), FcgR3a_vag8 (NW), FcaR_TcfA (NW), IgG_BP1485 (S), IgG_TcfA (S), IgG2_BP1485 (S), IgG2_BP3759 (S), IgG3_B…
FcgR2a_BP3759 (NW)	NA	IgG2_TcfA (S), IgG2_TcfA (S)
FcaR_TamB (S)	NA	FcaR_pcp (S), FcaR_pcp (S)
IgG3_BrkA (NW)	NA	IgG2_TcfA (S), IgG2_TcfA (S)
IgG3_BrkA (S)	NA	IgG2_TcfA (S), IgG2_TcfA (S)
IgG3_vag8 (S)	NA	FcaR_FauA (S), FcaR_FauA (S)
FcgR3b_TcfA (S)	NA	FcaR_FauA (S), FcaR_FauA (S)
IgA2_Yfgl (S)	NA	FcaR_FauA (S), FcaR_FauA (S)
IgG3_ACT (NW)	NA	IgG2_TcfA (S), IgG2_TcfA (S)
FcgR3b_BP3760 (S)	NA	FcaR_FauA (S), FcaR_FauA (S)
IgG_BP1485 (S)	NA	IgG2_TcfA (S), IgG2_TcfA (S)
IgM_FHA (S)	NA	FcaR_FauA (S), FcaR_FauA (S)
IgM_vag8 (S)	NA	FcaR_FauA (S), FcaR_FauA (S)
IgG3_FauA (NW)	NA	IgG2_TcfA (S), IgG2_TcfA (S)
IgG4_BP3759 (S)	NA	IgG2_TcfA (S), IgG2_TcfA (S)
FcaR_BP0183 (S)	NA	FcaR_FauA (S), FcaR_FauA (S)
IgG4_TcfA (S)	NA	IgG2_TcfA (S), IgG2_TcfA (S)
FcgR3a_FauA (NW)	NA	IgG2_TcfA (S), IgG2_TcfA (S)
FcgR2a_TcfA (NW)	NA	IgG2_TcfA (S), IgG2_TcfA (S)
IgG2_BP3759 (S)	NA	IgG2_TcfA (S), IgG2_TcfA (S)
FcgR2a_BP1485 (S)	NA	IgG2_TcfA (S), IgG2_TcfA (S)
IgG2_Yfgl (S)	NA	FcaR_FauA (S), FcaR_FauA (S)
IgA1_BP0183 (S)	NA	FcaR_FauA (S), FcaR_FauA (S)
IgA1_FauA (S)	NA	FcaR_FauA (S), FcaR_FauA (S)
FcgR3b_BP3759 (S)	NA	FcaR_FauA (S), FcaR_FauA (S)
FcgR3a_BrkA (NW)	NA	IgG2_TcfA (S), IgG2_TcfA (S)
IgA1_TamB (S)	NA	FcaR_pcp (S), FcaR_pcp (S)
IgG4_BP1485 (S)	NA	IgG2_TcfA (S), IgG2_TcfA (S)
IgA2_FauA (S)	NA	FcaR_FauA (S), FcaR_FauA (S)
FcgR3a_OmpA (NW)	NA	IgG2_TcfA (S), IgG2_TcfA (S)
IgA2_ComL (S)	NA	FcaR_pcp (S), FcaR_pcp (S)
FcgR2b_TcfA (S)	NA	IgG2_TcfA (S), IgG2_TcfA (S)
IgG1_BP3759 (S)	NA	FcaR_FauA (S), FcaR_FauA (S)
FcaR_pcp (S)	1.29	IgA1_pcp (S), IgA1_ComL (S), IgA1_TamB (S), IgA2_ComL (S), FcaR_ComL (S), FcaR_TamB (S), IgA1_pcp (S), IgA1_ComL (S), IgA1_TamB (S), IgA2_ComL (S), FcaR_ComL (S), FcaR_TamB (S)
FcgR2a_BP1485 (NW)	NA	IgG2_TcfA (S), IgG2_TcfA (S)
IgA2_pcp (S)	NA	IgG2_TcfA (S), IgG2_TcfA (S)

### Sheet: Serum_aP_asymptomatic
Feature	VIP_Score	Correlated_Features
FcgR2b_omlA (S)	NA	IgG3_omlA (S), IgG3_omlA (S)
FcaR_vag8 (NW)	NA	IgG3_omlA (S), IgG3_omlA (S)
IgG4_Pertactin (S)	NA	IgG3_omlA (S), IgG3_omlA (S)
FcgR3a_omlA (S)	NA	IgG3_omlA (S), IgG3_omlA (S)
IgG3_BP3759 (S)	NA	IgG3_omlA (S), IgG3_omlA (S)
IgG_BP1485 (S)	NA	FcgR2b_BP1485 (S), FcgR2b_BP1485 (S)
FcgR3b_omlA (NW)	1.114	NA
FcgR2b_BP1485 (S)	1.256	IgG_BP1485 (S), FcgR2a_BP1485 (S), FcgR3a_BP1485 (S), FcgR3b_BP1485 (S), IgG_BP1485 (S), FcgR2a_BP1485 (S), FcgR3a_BP1485 (S), FcgR3b_BP1485 (S)
IgG1_TcfA (S)	NA	IgG3_omlA (S), IgG3_omlA (S)
FcgR2a_BP1485 (S)	NA	FcgR2b_BP1485 (S), FcgR2b_BP1485 (S)
ADCP_TcfA (S)	NA	IgG3_omlA (S), IgG3_omlA (S)
IgG1_BP1485 (S)	NA	IgG3_omlA (S), IgG3_omlA (S)
FcgR3b_BP1485 (S)	NA	FcgR2b_BP1485 (S), FcgR2b_BP1485 (S)
IgG3_omlA (S)	1.194	IgA1_vag8 (NW), FcaR_vag8 (NW), IgG1_BP1485 (S), IgG1_TcfA (S), IgG3_BP3759 (S), IgG4_Pertactin (S), IgG4_FauA (S), FcgR2a_omlA (S), FcgR2b_omlA (S), FcgR3a_omlA (S), FcgR3b_omlA (S), ADCP_TcfA (S), IgA1_vag8 (NW), FcaR_vag8 (NW), IgG1_BP1485 (S), IgG1_TcfA (S), IgG3_BP3759 (S), IgG4_Pertactin (S), IgG4_FauA (S), FcgR2a_omlA (S), FcgR2b_omlA (S), FcgR3a_omlA (S), FcgR3b_omlA (S), ADCP_TcfA (S)
IgG_vag8 (S)	NA	IgG_FauA (S), IgG_FauA (S)
IgG4_FauA (S)	NA	IgG3_omlA (S), IgG3_omlA (S)
FcgR3b_omlA (S)	NA	IgG3_omlA (S), IgG3_omlA (S)
IgG_FauA (S)	1.108	IgG_vag8 (S), IgG_vag8 (S)
IgA1_vag8 (NW)	NA	IgG3_omlA (S), IgG3_omlA (S)
FcgR3a_BP1485 (S)	NA	FcgR2b_BP1485 (S), FcgR2b_BP1485 (S)
FcgR2a_omlA (S)	NA	IgG3_omlA (S), IgG3_omlA (S)
