## Supplemental table S6 for "Systemic and Mucosal Antibody Correlates of Protection Against Bordetella pertussis in a Controlled Human Infection Model"

### Sheet: Table S6
Sample Type / Vaccine	Feature	VIP Score
Serum; wP	ADNP_TcfA (S)	1.282
Serum; wP	ADCD_BrkA (S)	1.099
Serum; wP	FcaR_OmlA (S)	1.239
Serum; wP	FcaR_OmpP (S)	1.103
Nasal wash; wP	IgA1_FHA (NW)	1.391
Nasal wash; wP	IgM_OmlA (NW)	1.053
Nasal wash; wP	IgG1_FauA (NW)	1.104
Nasal wash; wP	IgA1_TcfA (NW)	1.171
Nasal wash; wP	IgG3_Pertactin (NW)	1.226
Nasal wash; wP	IgM_TcfA (NW)	1.087
Nasal wash + Serum; wP	ADNP_TcfA (S)	1.229
Nasal wash + Serum; wP	IgG2_TcfA (S)	1.067
Nasal wash + Serum; wP	FcaR_pcp (S)	1.29
Nasal wash + Serum; wP	FcaR_FauA (S)	1.173
