## Supplemental table S7 for "Systemic and Mucosal Antibody Correlates of Protection Against Bordetella pertussis in a Controlled Human Infection Model"

### Sheet: Table S6
Sample Type / Vaccine	Feature	VIP Score
Serum; aP	IgG3_omlA (S)	1.207
Serum; aP	FcgR2b_BP1485 (S)	1.273
Serum; aP	IgG_FauA (S)	1.099
Serum; aP	IgG_omlA (S)	1.077
Nasal wash; aP	FcaR_vag8 (NW)	1.195
Nasal wash; aP	FcgR3b_omlA (NW)	1.555
Nasal wash + Serum; aP	IgG3_omlA (S)	1.194
Nasal wash + Serum; aP	FcgR3b_omlA (NW)	1.114
Nasal wash + Serum; aP	IgG_FauA (S)	1.108
Nasal wash + Serum; aP	FcgR2b_BP1485 (S)	1.256
Serum; wP	IgG1_PT (S)	1.266
Serum; wP	IgG1_omlA (S)	1.123
Serum; wP	FcaR_OmpP (S)	1.029
Nasal wash; wP	IgG1_BamA (NW)	1.427
Nasal wash; wP	FcaR_vag8 (NW)	1.003
Nasal wash; wP	IgA2_vag8 (NW)	1.099
Nasal wash; wP	IgA2_BP3760 (NW)	1.129
Nasal wash + Serum; wP	IgG1_BamA (NW)	1.434
Nasal wash + Serum; wP	IgG2_omlA (S)	1.058
Nasal wash + Serum; wP	IgG3_Pertactin (S)	1.02
Nasal wash + Serum; wP	IgG4_omlA (S)	1.063
